# A viral perspective on worldwide non-pharmaceutical interventions against COVID-19

**DOI:** 10.1101/2020.08.24.20180927

**Authors:** Jean-Philippe Rasigade, Anaïs Barray, Julie Teresa Shapiro, Charlène Coquisart, Yoann Vigouroux, Antonin Bal, Grégory Destras, Philippe Vanhems, Bruno Lina, Laurence Josset, Thierry Wirth

## Abstract

Quantifying the effectiveness of large-scale non-pharmaceutical interventions (NPIs) against COVID-19 is critical to adapting responses against future waves of the pandemic. Most studies of NPIs thus far have relied on epidemiological data. Here, we report the impact of NPIs on the evolution of SARS-CoV-2, taking the perspective of the virus. We examined how variations through time and space of SARS-CoV-2 genomic divergence rates, which reflect variations of the epidemic reproduction number Rt, can be explained by NPIs and combinations thereof. Based on the analysis of 5,198 SARS-CoV-2 genomes from 57 countries along with a detailed chronology of 9 non-pharmaceutical interventions during the early epidemic phase up to May 2020, we find that home containment (35% Rt reduction) and education lockdown (26%) had the strongest predicted effectiveness. To estimate the cumulative effect of NPIs, we modelled the probability of reducing Rt below 1, which is required to stop the epidemic, for various intervention combinations and initial Rt values. In these models, no intervention implemented alone was sufficient to stop the epidemic for Rt’s above 2 and all interventions combined were required for Rt’s above 3. Our approach can help inform decisions on the minimal set of NPIs required to control the epidemic depending on the current Rt value.

---

Coronavirus disease 2019 (COVID-19), caused by the severe acute respiratory syndrome coronavirus 2 (SARS-CoV-2), emerged in China in late 2019^1–3^. Facing or anticipating the pandemic, the governments of most countries implemented a wide range of large-scale non-pharmaceutical interventions, such as lockdown measures, in order to reduce COVID-19 transmission^4–6^. Concerns have been raised regarding the impact of such interventions on the economy, education, and, indirectly, the healthcare system^7^.

Understanding the effectiveness of each non-pharmaceutical intervention against COVID-19 is critical to implementing appropriate responses against current or future waves of the pandemic. Comparative studies of interventions typically rely on epidemiological data to estimate variations of the epidemic reproduction number, which are then correlated with the implementation or relaxation of interventions^5,6,8^. These studies yielded conflicting conclusions. Depending on data sources and epidemiological model design assumptions, some studies identified lockdown (stay at home order) as the most effective intervention^5,9^ while others found little additional impact, if any, compared to other interventions^4,6,10^. Epidemiological studies of interventions against an epidemic face several challenges. Models informed by counts of confirmed cases or deaths ignore the relationships and transmission patterns between cases. Counts themselves can vary in accuracy and timeliness depending on countries’ health facilities, surveillance systems, and the changing definitions of cases. Even when an intervention immediately reduces the transmission rate, a detectable reduction of disease incidence can be much delayed^6^, especially when testing and diagnoses are restricted to specific patient populations. This delay from intervention to incidence reduction, combined with the variety and simultaneous implementation of interventions^4,5^, complicates the identification of their individual effects.

Unlike epidemiological case counts, viral genomes bear phylogenetic information relevant to disease transmission. Extracting this information is the goal of phylodynamics, which relies on evolutionary theory and bioinformatics to model the dynamics of an epidemic^11^. The dates of viral transmission events can also be inferred from genome sequences to alleviate, at least in part, the problems of delayed detection of an intervention’s effect. Here, we conducted a phylodynamic analysis of 5,198 SARS-CoV-2 genomes from 57 countries to estimate the independent effects of 9 large-scale non-pharmaceutical interventions on the transmission rate of COVID-19 during the early dissemination phase of the pandemic. We adapted an established phylogenetic method^12,13^ to model variations of the divergence rate of SARS-CoV-2 in response to interventions and combinations thereof. Building on known relationships between the viral divergence rate and the effective reproduction number *R*_*t*_^14^, we quantified the reduction of *R*_*t*_ independently attributable to each intervention, exploiting heterogeneities in their nature and timing across countries in multivariable models. In turn, these results enabled estimating the probability of stopping the epidemic (*R*_*t*_ < 1) when implementing selected combinations of interventions.
