## Extended Dataset 3 for "A viral perspective on worldwide non-pharmaceutical interventions against COVID-19"

### Sheet: Countries
Extended Data Table 3. Number of samples, phylogenetic branches and dates of first detected SARS-CoV-2 transmission events and non-pharmaceutical interventions in 74 countries.
Country	Sample size	No. internal branches	No. terminal branches	Max. stringency index	First transmission	10th declared case	10th declared death	Information campaign	Restrict intl. travel	Close schools	Cancel public events	Restrict gatherings >100 pers.	Close workplaces	Restrict internal movements	Close public transport	Home containment
Colonne1	Colonne2	Colonne3	Colonne4	Colonne5	Colonne6	Colonne7	Colonne8	Colonne9	Colonne10	Colonne11	Colonne12	Colonne13	Colonne14	Colonne15	Colonne16	Colonne17
Algeria	3	0	2	84.54	2020-03-01	2020-03-05	2020-03-21	2020-04-14	2020-03-14	2020-03-12	2020-03-10	2020-03-30	2020-03-23	2020-03-23	2020-03-23	2020-03-23
Argentina	29	1	7	100	2020-03-23	2020-03-09	2020-03-27	2020-01-23	2020-03-11	2020-03-16	2020-03-11	2020-03-19	2020-03-19	2020-03-20	2020-03-23	2020-03-19
Australia	182	38	92	71.44	2020-01-26	2020-02-02	2020-03-26	2020-01-25	2020-02-01	2020-03-24	2020-03-18	2020-03-16	2020-03-23	2020-03-19		2020-04-02
Austria	34	4	10	84.79	2020-02-28	2020-03-01	2020-03-23	2020-02-24	2020-03-09	2020-03-16	2020-03-11	2020-03-16	2020-03-16	2020-03-13
Belgium	321	224	268	83.6	2020-02-19	2020-03-04	2020-03-19	2020-01-31	2020-03-20	2020-03-14	2020-03-14	2020-03-18	2020-03-14	2020-03-14		2020-03-18
Brazil	68	30	40	75.15	2020-02-27	2020-03-07	2020-03-21	2020-03-02	2020-03-13	2020-03-12	2020-03-12	2020-03-14	2020-03-17	2020-03-17	2020-03-21	2020-05-05
Brunei Darussalam	4	1	5	82.93	2020-03-12			2020-01-06	2020-01-30	2020-03-11	2020-03-13	2020-03-13	2020-04-17		2020-04-17
Cambodia	1					2020-03-16
Canada	110	26	60	76.73	2020-01-26	2020-02-25	2020-03-20	2020-03-11	2020-03-18	2020-03-16	2020-03-12	2020-03-16	2020-03-18	2020-03-20		2020-03-16
Chile	7	0	6	83.6	2020-03-04	2020-03-09	2020-04-01	2020-03-14	2020-03-18	2020-03-15	2020-03-16	2020-03-16	2020-03-21	2020-03-25	2020-03-22	2020-03-25
China	315	494	364	71.45	2019-12-11	2019-12-31	2020-01-22	2020-04-26	2020-02-25	2020-01-26	2020-01-23	2020-01-22	2020-01-26	2020-01-23	2020-01-23	2020-02-01
Colombia	2	0	2	93.38	2020-03-10	2020-03-14	2020-03-30	2020-01-21	2020-03-12	2020-03-16	2020-03-12	2020-03-12	2020-03-25	2020-03-25		2020-03-25
Costa Rica	6	0	2	81.61	2020-03-12	2020-03-11		2020-02-03	2020-03-16	2020-03-12	2020-03-10	2020-04-27	2020-03-10	2020-03-17	2020-03-21
Czech Republic	27	6	20	83.07	2020-03-10	2020-03-06	2020-03-29	2020-01-27	2020-01-30	2020-03-11	2020-03-11	2020-03-10	2020-03-13	2020-03-16		2020-03-15
Democratic Republic of the Congo	75	54	64	85.85	2020-03-02	2020-03-19	2020-04-02	2020-03-19	2020-03-06	2020-03-19	2020-03-19	2020-03-24	2020-03-19	2020-03-18	2020-03-24	2020-03-28
Denmark	66	13	35	84.12	2020-03-01	2020-03-05	2020-03-22	2020-02-27	2020-03-03	2020-03-13	2020-03-06	2020-03-06	2020-03-18
Ecuador	2					2020-03-05	2020-03-23
Egypt	2					2020-03-07	2020-03-23
Finland	40	6	12	75.13	2020-03-02	2020-03-06	2020-03-30	2020-02-27	2020-02-06	2020-03-16	2020-03-12	2020-03-12	2020-03-16	2020-03-28
France	173	131	159	93.38	2020-01-24	2020-02-08	2020-03-08	2020-01-24	2020-01-31	2020-03-03	2020-03-13	2020-03-13	2020-03-17	2020-03-17		2020-03-17
Gambia	3	0	2	84.78	2020-03-19	2020-04-20		2020-02-27	2020-03-20	2020-03-18	2020-03-28	2020-03-18	2020-03-27
Georgia	13	1	3		2020-02-28	2020-03-08	2020-05-09	2020-01-29	2020-01-28	2020-03-02			2020-03-13
Germany	146	82	94	81.75	2020-02-19	2020-02-04	2020-03-16	2020-02-12	2020-03-16	2020-02-26	2020-03-10	2020-03-21	2020-05-08	2020-03-19		2020-03-21
Ghana	14	3	7	85.85	2020-03-05	2020-03-20	2020-04-25	2020-03-15	2020-03-17	2020-03-16	2020-03-16	2020-03-16	2020-03-30	2020-03-30	2020-03-30	2020-03-30
Greece	37	4	8	87.96	2020-03-04	2020-03-05	2020-03-22	2020-02-25	2020-03-14	2020-03-05	2020-02-29	2020-03-18	2020-03-12	2020-03-21		2020-03-23
Hong Kong	58	36	52	69.84	2020-01-14			2020-01-01	2020-01-27	2020-01-25	2020-01-26	2020-03-29	2020-01-29
Hungary	32	0	8	78.44	2020-03-20	2020-03-11	2020-03-25	2020-03-01	2020-03-09	2020-03-11	2020-03-11		2020-03-16	2020-03-28		2020-03-27
Iceland	41	4	14	56.61	2020-03-12	2020-03-04	2020-04-21	2020-01-23	2020-01-29	2020-03-16	2020-03-16	2020-03-15	2020-03-16
India	185	128	138	100	2020-01-27	2020-03-05	2020-03-26	2020-03-03	2020-03-13	2020-03-04	2020-03-22	2020-03-22	2020-03-22	2020-03-22	2020-03-20	2020-03-22
Indonesia	9	2	4	74.88	2020-03-04	2020-03-11	2020-03-20	2020-01-29	2020-02-05	2020-02-03	2020-03-03	2020-04-07	2020-04-18	2020-04-24		2020-04-10
Iran	2					2020-02-22	2020-02-25
Ireland	12	0	4	91.8	2020-03-06	2020-03-06	2020-03-27	2020-02-29	2020-04-06	2020-03-13	2020-03-12	2020-03-12	2020-03-27	2020-03-28	2020-03-27	2020-03-28
Israel	2	1	1	96.03	2020-03-04	2020-03-02	2020-03-28	2020-02-09	2020-02-02	2020-03-13	2020-03-04	2020-03-12	2020-03-15	2020-04-03		2020-03-20
Italy	76	52	60	94.58	2020-01-30	2020-02-22	2020-02-26	2020-01-31	2020-01-30	2020-02-23	2020-02-23	2020-02-23	2020-02-22	2020-02-21	2020-04-12	2020-02-23
Japan	32	4	14	51.18	2020-01-26	2020-01-30	2020-03-11	2020-02-04	2020-02-01
Jordan	24	3	15	100	2020-03-17	2020-03-16		2020-03-03	2020-03-15	2020-03-15	2020-03-18	2020-03-18	2020-03-18	2020-03-18	2020-03-18	2020-03-18
Kazakhstan	4					2020-03-17	2020-04-11
Kuwait	8	0	4	100	2020-03-17	2020-02-26	2020-04-22	2020-02-18	2020-03-01	2020-03-01	2020-03-10	2020-03-11	2020-03-11	2020-04-06	2020-03-12	2020-03-22
Latvia	17	1	5		2020-03-15	2020-03-12	2020-04-23
Luxembourg	82	20	40	82.27	2020-02-24	2020-03-13	2020-03-28	2020-03-05		2020-03-16	2020-03-13	2020-03-09	2020-03-16	2020-03-15		2020-03-17
Malaysia	14	4	10	71.03	2020-01-15	2020-02-05	2020-03-23	2020-01-16	2020-01-30	2020-03-18	2020-03-18	2020-03-12	2020-03-18	2020-03-18
Mexico	15	2	6	88.62	2020-03-06	2020-03-12	2020-03-28	2020-03-24	2020-03-21	2020-03-23	2020-03-24	2020-03-24	2020-03-26	2020-03-30		2020-03-30
Nepal	1					2020-04-13
Netherlands	218	219	197	82	2020-02-20	2020-03-02	2020-03-15	2020-03-09	2020-03-19	2020-03-16	2020-03-10	2020-03-12	2020-03-15
New Zealand	8					2020-03-18	2020-04-17
Nigeria	1					2020-03-21	2020-04-12
Norway	28	4	20	79.63	2020-02-25	2020-03-01	2020-03-25	2020-01-31	2020-03-14	2020-03-12	2020-03-12	2020-03-11	2020-04-30	2020-03-16
Pakistan	1					2020-03-10	2020-03-29
Panama	1					2020-03-12	2020-03-28
Peru	1					2020-03-11	2020-03-28
Philippines	12					2020-03-09	2020-03-16
Poland	16	0	10	88.09	2020-03-19	2020-03-09	2020-03-25	2020-02-27	2020-03-15	2020-03-12	2020-03-10	2020-03-31	2020-03-14	2020-03-31		2020-03-31
Portugal	42	15	31	90.61	2020-02-29	2020-03-07	2020-03-22	2020-01-26	2020-03-10	2020-03-09	2020-03-19	2020-03-19	2020-03-12	2020-04-09		2020-03-19
Russian Federation	125	33	65	92.86	2020-03-05	2020-03-07	2020-03-31	2020-03-16	2020-01-30	2020-03-21	2020-03-10	2020-03-16	2020-03-30	2020-03-05		2020-03-30
Saudi Arabia	108	98	96	94.18	2020-02-29	2020-03-09	2020-04-01	2020-01-30	2020-03-15	2020-03-09	2020-03-13	2020-03-16	2020-03-16	2020-03-08	2020-03-21	2020-03-23
Senegal	22	5	11		2020-03-05	2020-03-14	2020-05-05
Serbia	2	0	2	100	2020-04-01	2020-03-12	2020-03-29	2020-02-25	2020-03-11	2020-03-16	2020-03-15	2020-03-11	2020-03-21	2020-03-18	2020-03-21	2020-03-15
Singapore	94	57	73	87.83	2020-01-24	2020-01-30	2020-04-15	2020-01-02	2020-01-23	2020-04-08	2020-03-13	2020-03-13	2020-04-07	2020-04-08		2020-04-08
Slovakia	4					2020-03-12	2020-04-19
Slovenia	4					2020-03-08	2020-03-30
South Africa	11	1	3	91.4	2020-03-26	2020-03-12	2020-04-06	2020-03-05	2020-03-18	2020-03-18	2020-03-16	2020-03-16	2020-03-26	2020-03-26		2020-03-26
South Korea	34	12	28	83.46	2020-01-26	2020-02-01	2020-02-26	2020-02-01	2020-02-04	2020-02-03	2020-02-21	2020-02-21	2020-03-22	2020-03-21		2020-03-21
Spain	107	156	114	89.41	2020-02-19	2020-02-27	2020-03-10	2020-01-31	2020-03-10	2020-03-09	2020-03-10	2020-03-30	2020-03-14			2020-03-14
Sri Lanka	4					2020-03-15
Sweden	104	51	75	47.35	2020-02-28	2020-02-29	2020-03-19	2020-03-09	2020-03-19			2020-03-12
Switzerland	75	51	57	79.49	2020-02-25	2020-02-29	2020-03-15	2020-03-03	2020-03-13	2020-03-13	2020-02-25	2020-03-17	2020-03-17			2020-03-17
Taiwan	79	11	33	32.01	2020-01-30	2020-02-01		2020-01-20	2020-01-23	2020-02-02
Thailand	71	33	49	83.73	2020-01-09	2020-01-28	2020-03-31	2020-03-06	2020-03-06	2020-03-18	2020-03-10	2020-03-16	2020-03-17	2020-03-26	2020-04-03
Turkey	61	22	38	80.42	2020-02-19	2020-03-16	2020-03-22	2020-02-07	2020-02-05	2020-03-16	2020-03-16		2020-03-16	2020-03-28	2020-03-28	2020-03-21
United Arab Emirates	25	4	8	91.54	2020-03-05	2020-02-22	2020-04-05	2020-03-11	2020-02-24	2020-03-01	2020-03-16	2020-03-27	2020-03-25	2020-03-23	2020-04-04	2020-03-23
United Kingdom	274	300	246	82.27	2020-01-25	2020-02-24	2020-03-14	2020-02-02		2020-03-23	2020-03-21	2020-03-23	2020-03-21	2020-03-23		2020-03-23
United States	1345	1572	1396	71.58	2020-01-25	2020-02-03	2020-03-05	2020-03-16	2020-02-02	2020-03-05	2020-03-12	2020-03-12	2020-03-19	2020-03-19		2020-03-15
Uruguay	8	4	6	76.98	2020-03-12	2020-03-17	2020-04-20	2020-03-14	2020-03-13	2020-03-14	2020-03-13			2020-04-01		2020-04-02
Vietnam	19	2	12	97.35	2020-01-23	2020-02-05		2020-01-29	2020-01-30	2020-02-03	2020-02-08	2020-03-26	2020-03-27	2020-02-13	2020-03-28	2020-04-01
