## Extended Dataset 4 for "A viral perspective on worldwide non-pharmaceutical interventions against COVID-19"

### Sheet: NPI timeline
Extended Data Table 4. Detailed timeline of implementation and release of non-pharmaceutical interventions against COVID-19 in 74 countries up to May 12, 2020.
Country	Date	Information campaign	Restrict intl. travel	Education lockdown	Cancel public events	Restrict gatherings >100 pers.	Close workplaces	Restrict internal movements	Close public transport	Home containment
Algeria	2020-01-01	0	0	0	0	0	0	0	0	0
Algeria	2020-03-10	0	0	0	1	0	0	0	0	0
Algeria	2020-03-12	0	0	1	1	0	0	0	0	0
Algeria	2020-03-14	0	1	1	1	0	0	0	0	0
Algeria	2020-03-23	0	1	1	1	0	1	1	1	1
Algeria	2020-03-30	0	1	1	1	1	1	1	1	1
Algeria	2020-04-14	1	1	1	1	1	1	1	1	1
Argentina	2020-01-01	0	0	0	0	0	0	0	0	0
Argentina	2020-01-23	1	0	0	0	0	0	0	0	0
Argentina	2020-03-11	1	1	0	1	0	0	0	0	0
Argentina	2020-03-16	1	1	1	1	0	0	0	0	0
Argentina	2020-03-19	1	1	1	1	1	1	0	0	1
Argentina	2020-03-20	1	1	1	1	1	1	1	0	1
Argentina	2020-03-23	1	1	1	1	1	1	1	1	1
Argentina	2020-04-17	1	1	1	1	1	1	1	1	1
Argentina	2020-04-27	1	1	1	1	1	1	0	1	1
Australia	2020-01-01	0	0	0	0	0	0	0	0	0
Australia	2020-01-25	1	0	0	0	0	0	0	0	0
Australia	2020-02-01	1	1	0	0	0	0	0	0	0
Australia	2020-03-16	1	1	0	0	1	0	0	0	0
Australia	2020-03-18	1	1	0	1	1	0	0	0	0
Australia	2020-03-19	1	1	0	1	1	0	1	0	0
Australia	2020-03-23	1	1	0	1	1	1	1	0	0
Australia	2020-03-24	1	1	1	1	1	1	1	0	0
Australia	2020-04-02	1	1	1	1	1	1	1	0	1
Austria	2020-01-01	0	0	0	0	0	0	0	0	0
Austria	2020-02-24	1	0	0	0	0	0	0	0	0
Austria	2020-03-09	1	1	0	0	0	0	0	0	0
Austria	2020-03-11	1	1	0	1	0	0	0	0	0
Austria	2020-03-13	1	1	0	1	0	0	1	0	0
Austria	2020-03-16	1	1	1	1	1	1	1	0	0
Austria	2020-04-23	1	1	1	1	1	1	0	0	0
Belgium	2020-01-01	0	0	0	0	0	0	0	0	0
Belgium	2020-01-31	1	0	0	0	0	0	0	0	0
Belgium	2020-03-14	1	0	1	1	0	1	1	0	0
Belgium	2020-03-18	1	0	1	1	1	1	1	0	1
Belgium	2020-03-20	1	1	1	1	1	1	1	0	1
Brazil	2020-01-01	0	0	0	0	0	0	0	0	0
Brazil	2020-03-02	1	0	0	0	0	0	0	0	0
Brazil	2020-03-12	1	0	1	1	0	0	0	0	0
Brazil	2020-03-13	1	1	1	1	0	0	0	0	0
Brazil	2020-03-14	1	1	1	1	1	0	0	0	0
Brazil	2020-03-17	1	1	1	1	1	1	1	0	0
Brazil	2020-03-21	1	1	1	1	1	1	1	1	0
Brazil	2020-05-05	1	1	1	1	1	1	1	1	1
Brunei Darussalam	2020-01-01	0	0	0	0	0	0	0	0	0
Brunei Darussalam	2020-01-06	1	0	0	0	0	0	0	0	0
Brunei Darussalam	2020-01-30	1	1	0	0	0	0	0	0	0
Brunei Darussalam	2020-03-11	1	1	1	0	0	0	0	0	0
Brunei Darussalam	2020-03-13	1	1	1	1	1	0	0	0	0
Brunei Darussalam	2020-04-17	1	1	1	1	1	1	0	1	0
Canada	2020-01-01	0	0	0	0	0	0	0	0	0
Canada	2020-03-11	1	0	0	0	0	0	0	0	0
Canada	2020-03-12	1	0	0	1	0	0	0	0	0
Canada	2020-03-16	1	0	1	1	1	0	0	0	1
Canada	2020-03-18	1	1	1	1	1	1	0	0	1
Canada	2020-03-20	1	1	1	1	1	1	1	0	1
Chile	2020-01-01	0	0	0	0	0	0	0	0	0
Chile	2020-03-14	1	0	0	0	0	0	0	0	0
Chile	2020-03-15	1	0	1	0	0	0	0	0	0
Chile	2020-03-16	1	0	1	1	1	0	0	0	0
Chile	2020-03-18	1	1	1	1	1	0	0	0	0
Chile	2020-03-21	1	1	1	1	1	1	0	0	0
Chile	2020-03-22	1	1	1	1	1	1	0	1	0
Chile	2020-03-25	1	1	1	1	1	1	1	1	1
Chile	2020-04-01	1	1	1	1	1	1	1	0	1
China	2020-01-01	0	0	0	0	0	0	0	0	0
China	2020-01-22	0	0	0	0	1	0	0	0	0
China	2020-01-23	0	0	0	1	1	0	1	1	0
China	2020-01-26	0	0	1	1	1	1	1	1	0
China	2020-02-01	0	0	1	1	1	1	1	1	1
China	2020-02-25	0	1	1	1	1	1	1	1	1
China	2020-03-28	0	1	1	1	1	1	1	0	1
China	2020-04-08	0	1	1	1	1	1	0	0	0
China	2020-04-26	1	1	1	1	1	1	1	0	0
China	2020-05-10	1	1	1	1	1	1	1	0	1
Colombia	2020-01-01	0	0	0	0	0	0	0	0	0
Colombia	2020-01-21	1	0	0	0	0	0	0	0	0
Colombia	2020-03-12	1	1	0	1	1	0	0	0	0
Colombia	2020-03-16	1	1	1	1	1	0	0	0	0
Colombia	2020-03-25	1	1	1	1	1	1	1	0	1
Costa Rica	2020-01-01	0	0	0	0	0	0	0	0	0
Costa Rica	2020-02-03	1	0	0	0	0	0	0	0	0
Costa Rica	2020-03-10	1	0	0	1	0	1	0	0	0
Costa Rica	2020-03-12	1	0	1	1	0	1	0	0	0
Costa Rica	2020-03-16	1	1	1	1	0	1	0	0	0
Costa Rica	2020-03-17	1	1	1	1	0	1	1	0	0
Costa Rica	2020-03-21	1	1	1	1	0	1	1	1	0
Costa Rica	2020-04-27	1	1	1	1	1	1	1	0	0
Czech Republic	2020-01-01	0	0	0	0	0	0	0	0	0
Czech Republic	2020-01-27	1	0	0	0	0	0	0	0	0
Czech Republic	2020-01-30	1	1	0	0	0	0	0	0	0
Czech Republic	2020-03-10	1	1	0	0	1	0	0	0	0
Czech Republic	2020-03-11	1	1	1	1	1	0	0	0	0
Czech Republic	2020-03-13	1	1	1	1	1	1	0	0	0
Czech Republic	2020-03-15	1	1	1	1	1	1	0	0	1
Czech Republic	2020-03-16	1	1	1	1	1	1	1	0	1
Democratic Republic of the Congo	2020-01-01	0	0	0	0	0	0	0	0	0
Democratic Republic of the Congo	2020-03-06	0	1	0	0	0	0	0	0	0
Democratic Republic of the Congo	2020-03-18	0	1	0	0	0	0	1	0	0
Democratic Republic of the Congo	2020-03-19	1	1	1	1	0	1	1	0	0
Democratic Republic of the Congo	2020-03-24	1	1	1	1	1	1	1	1	0
Democratic Republic of the Congo	2020-03-28	1	1	1	1	1	1	1	1	1
Denmark	2020-01-01	0	0	0	0	0	0	0	0	0
Denmark	2020-02-27	1	0	0	0	0	0	0	0	0
Denmark	2020-03-03	1	1	0	0	0	0	0	0	0
Denmark	2020-03-06	1	1	0	1	1	0	0	0	0
Denmark	2020-03-13	1	1	1	1	1	0	0	0	0
Denmark	2020-03-18	1	1	1	1	1	1	0	0	0
Denmark	2020-05-11	1	1	0	1	1	1	0	0	0
Finland	2020-01-01	0	0	0	0	0	0	0	0	0
Finland	2020-02-06	0	1	0	0	0	0	0	0	0
Finland	2020-02-27	1	1	0	0	0	0	0	0	0
Finland	2020-03-12	1	1	0	1	1	0	0	0	0
Finland	2020-03-16	1	1	1	1	1	1	0	0	0
Finland	2020-03-28	1	1	1	1	1	1	1	0	0
Finland	2020-05-01	1	1	1	1	1	1	0	0	0
France	2020-01-01	0	0	0	0	0	0	0	0	0
France	2020-01-24	1	0	0	0	0	0	0	0	0
France	2020-01-31	1	1	0	0	0	0	0	0	0
France	2020-03-03	1	1	1	0	0	0	0	0	0
France	2020-03-13	1	1	1	1	1	0	0	0	0
France	2020-03-17	1	1	1	1	1	1	1	0	1
Gambia	2020-01-01	0	0	0	0	0	0	0	0	0
Gambia	2020-02-27	1	0	0	0	0	0	0	0	0
Gambia	2020-03-18	1	0	1	0	1	0	0	0	0
Gambia	2020-03-20	1	1	1	0	1	0	0	0	0
Gambia	2020-03-27	1	1	1	0	1	1	0	0	0
Gambia	2020-03-28	1	1	1	1	1	1	0	0	0
Georgia	2020-01-01	0	0	0	0	0	0	0	0	0
Georgia	2020-01-28	0	1	0	0	0	0	0	0	0
Georgia	2020-01-29	1	1	0	0	0	0	0	0	0
Georgia	2020-01-30	1	1	0	0	0	0	0	0	0
Georgia	2020-02-26	1	1	0	0	0	0	0	0	0
Georgia	2020-02-27	1	1	0	0	0	0	0	0	0
Georgia	2020-02-29	1	1	0	0	0	0	0	0	0
Georgia	2020-03-01	1	0	0	0	0	0	0	0	0
Georgia	2020-03-02	1	0	1	0	0	0	0	0	0
Georgia	2020-03-06	1	1	1	0	0	0	0	0	0
Georgia	2020-03-09	1	1	1	0	0	0	0	0	0
Georgia	2020-03-13	1	1	1	0	0	1	0	0	0
Germany	2020-01-01	0	0	0	0	0	0	0	0	0
Germany	2020-02-12	1	0	0	0	0	0	0	0	0
Germany	2020-02-26	1	0	1	0	0	0	0	0	0
Germany	2020-03-10	1	0	1	1	0	0	0	0	0
Germany	2020-03-16	1	1	1	1	0	0	0	0	0
Germany	2020-03-19	1	1	1	1	0	0	1	0	0
Germany	2020-03-21	1	1	1	1	1	0	1	0	1
Germany	2020-05-08	1	1	1	1	1	1	1	0	1
Ghana	2020-01-01	0	0	0	0	0	0	0	0	0
Ghana	2020-03-15	1	0	0	0	0	0	0	0	0
Ghana	2020-03-16	1	0	1	1	1	0	0	0	0
Ghana	2020-03-17	1	1	1	1	1	0	0	0	0
Ghana	2020-03-30	1	1	1	1	1	1	1	1	1
Ghana	2020-04-19	1	1	1	1	1	1	0	1	0
Greece	2020-01-01	0	0	0	0	0	0	0	0	0
Greece	2020-02-25	1	0	0	0	0	0	0	0	0
Greece	2020-02-29	1	0	0	1	0	0	0	0	0
Greece	2020-03-05	1	0	1	1	0	0	0	0	0
Greece	2020-03-12	1	0	1	1	0	1	0	0	0
Greece	2020-03-14	1	1	1	1	0	1	0	0	0
Greece	2020-03-18	1	1	1	1	1	1	0	0	0
Greece	2020-03-21	1	1	1	1	1	1	1	0	0
Greece	2020-03-23	1	1	1	1	1	1	1	0	1
Greece	2020-05-05	1	1	1	1	1	0	1	0	1
Hong Kong	2020-01-01	1	0	0	0	0	0	0	0	0
Hong Kong	2020-01-25	1	0	1	0	0	0	0	0	0
Hong Kong	2020-01-26	1	0	1	1	0	0	0	0	0
Hong Kong	2020-01-27	1	1	1	1	0	0	0	0	0
Hong Kong	2020-01-29	1	1	1	1	0	1	0	0	0
Hong Kong	2020-03-29	1	1	1	1	1	1	0	0	0
Hungary	2020-01-01	0	0	0	0	0	0	0	0	0
Hungary	2020-03-01	1	0	0	0	0	0	0	0	0
Hungary	2020-03-09	1	1	0	0	0	0	0	0	0
Hungary	2020-03-11	1	1	1	1	0	0	0	0	0
Hungary	2020-03-16	1	1	1	1	0	1	0	0	0
Hungary	2020-03-27	1	1	1	1	0	1	0	0	1
Hungary	2020-03-28	1	1	1	1	0	1	1	0	1
Iceland	2020-01-01	0	0	0	0	0	0	0	0	0
Iceland	2020-01-23	1	0	0	0	0	0	0	0	0
Iceland	2020-01-29	1	1	0	0	0	0	0	0	0
Iceland	2020-03-15	1	1	0	0	1	0	0	0	0
Iceland	2020-03-16	1	1	1	1	1	1	0	0	0
India	2020-01-01	0	0	0	0	0	0	0	0	0
India	2020-03-03	1	0	0	0	0	0	0	0	0
India	2020-03-04	1	0	1	0	0	0	0	0	0
India	2020-03-13	1	1	1	0	0	0	0	0	0
India	2020-03-20	1	1	1	0	0	0	0	1	0
India	2020-03-22	1	1	1	1	1	1	1	1	1
India	2020-03-23	1	1	1	0	1	0	1	1	1
India	2020-05-04	1	1	1	1	1	1	1	1	1
Indonesia	2020-01-01	0	0	0	0	0	0	0	0	0
Indonesia	2020-01-29	1	0	0	0	0	0	0	0	0
Indonesia	2020-02-03	1	0	1	0	0	0	0	0	0
Indonesia	2020-02-05	1	1	1	0	0	0	0	0	0
Indonesia	2020-03-03	1	1	1	1	0	0	0	0	0
Indonesia	2020-04-07	1	1	1	1	1	0	0	0	0
Indonesia	2020-04-10	1	1	1	1	1	0	0	0	1
Indonesia	2020-04-18	1	1	1	1	1	1	0	0	1
Indonesia	2020-04-24	1	1	1	1	1	1	1	0	1
Ireland	2020-01-01	0	0	0	0	0	0	0	0	0
Ireland	2020-02-29	1	0	0	0	0	0	0	0	0
Ireland	2020-03-12	1	0	0	1	1	0	0	0	0
Ireland	2020-03-13	1	0	1	1	1	0	0	0	0
Ireland	2020-03-27	1	0	1	1	1	1	0	1	0
Ireland	2020-03-28	1	0	1	1	1	1	1	1	1
Ireland	2020-04-06	1	1	1	1	1	1	1	1	1
Ireland	2020-04-26	1	1	1	1	1	1	0	1	1
Israel	2020-01-01	0	0	0	0	0	0	0	0	0
Israel	2020-02-02	0	1	0	0	0	0	0	0	0
Israel	2020-02-09	1	1	0	0	0	0	0	0	0
Israel	2020-03-04	1	1	0	1	0	0	0	0	0
Israel	2020-03-12	1	1	0	1	1	0	0	0	0
Israel	2020-03-13	1	1	1	1	1	0	0	0	0
Israel	2020-03-15	1	1	1	1	1	1	0	0	0
Israel	2020-03-20	1	1	1	1	1	1	0	0	1
Israel	2020-04-03	1	1	1	1	1	1	1	0	1
Italy	2020-01-01	0	0	0	0	0	0	0	0	0
Italy	2020-01-30	0	1	0	0	0	0	0	0	0
Italy	2020-01-31	1	1	0	0	0	0	0	0	0
Italy	2020-02-21	1	1	0	0	0	0	1	0	0
Italy	2020-02-22	1	1	0	0	0	1	1	0	0
Italy	2020-02-23	1	1	1	1	1	1	1	0	1
Italy	2020-04-12	1	1	1	1	1	1	1	1	1
Italy	2020-05-04	1	1	1	1	1	0	0	0	0
Japan	2020-01-01	0	0	0	0	0	0	0	0	0
Japan	2020-02-01	0	1	0	0	0	0	0	0	0
Japan	2020-02-04	1	1	0	0	0	0	0	0	0
Japan	2020-02-05	1	0	0	0	0	0	0	0	0
Jordan	2020-01-01	0	0	0	0	0	0	0	0	0
Jordan	2020-03-03	1	0	0	0	0	0	0	0	0
Jordan	2020-03-15	1	1	1	0	0	0	0	0	0
Jordan	2020-03-18	1	1	1	1	1	1	1	1	1
Jordan	2020-05-04	1	1	1	1	1	1	1	0	1
Jordan	2020-05-06	1	1	1	1	1	1	0	0	1
Jordan	2020-05-12	1	0	1	1	1	1	0	0	1
Kuwait	2020-01-01	0	0	0	0	0	0	0	0	0
Kuwait	2020-02-18	1	0	0	0	0	0	0	0	0
Kuwait	2020-03-01	1	1	1	0	0	0	0	0	0
Kuwait	2020-03-10	1	1	1	1	0	0	0	0	0
Kuwait	2020-03-11	1	1	1	1	1	1	0	0	0
Kuwait	2020-03-12	1	1	1	1	1	1	0	1	0
Kuwait	2020-03-22	1	1	1	1	1	1	0	1	1
Kuwait	2020-04-06	1	1	1	1	1	1	1	1	1
Luxembourg	2020-01-01	0	0	0	0	0	0	0	0	0
Luxembourg	2020-03-05	1	0	0	0	0	0	0	0	0
Luxembourg	2020-03-09	1	0	0	0	1	0	0	0	0
Luxembourg	2020-03-13	1	0	0	1	1	0	0	0	0
Luxembourg	2020-03-15	1	0	0	1	1	0	1	0	0
Luxembourg	2020-03-16	1	0	1	1	1	1	1	0	0
Luxembourg	2020-03-17	1	0	1	1	1	1	1	0	1
Luxembourg	2020-04-20	1	0	1	1	1	1	0	0	0
Malaysia	2020-01-01	0	0	0	0	0	0	0	0	0
Malaysia	2020-01-16	1	0	0	0	0	0	0	0	0
Malaysia	2020-01-30	1	1	0	0	0	0	0	0	0
Malaysia	2020-03-12	1	1	0	0	1	0	0	0	0
Malaysia	2020-03-18	1	1	1	1	1	1	1	0	0
Mexico	2020-01-01	0	0	0	0	0	0	0	0	0
Mexico	2020-03-21	0	1	0	0	0	0	0	0	0
Mexico	2020-03-23	0	1	1	0	0	0	0	0	0
Mexico	2020-03-24	1	1	1	1	1	0	0	0	0
Mexico	2020-03-26	1	1	1	1	1	1	0	0	0
Mexico	2020-03-30	1	1	1	1	1	1	1	0	1
Netherlands	2020-01-01	0	0	0	0	0	0	0	0	0
Netherlands	2020-03-09	1	0	0	0	0	0	0	0	0
Netherlands	2020-03-10	1	0	0	1	0	0	0	0	0
Netherlands	2020-03-12	1	0	0	1	1	0	0	0	0
Netherlands	2020-03-15	1	0	0	1	1	1	0	0	0
Netherlands	2020-03-16	1	0	1	1	1	1	0	0	0
Netherlands	2020-03-19	1	1	1	1	1	1	0	0	0
Norway	2020-01-01	0	0	0	0	0	0	0	0	0
Norway	2020-01-31	1	0	0	0	0	0	0	0	0
Norway	2020-03-05	1	0	0	0	0	0	0	0	0
Norway	2020-03-11	1	0	0	0	1	0	0	0	0
Norway	2020-03-12	1	0	1	1	1	0	0	0	0
Norway	2020-03-14	1	1	1	1	1	0	0	0	0
Norway	2020-03-16	1	1	1	1	1	0	1	0	0
Norway	2020-04-30	1	1	1	1	1	1	0	0	0
Poland	2020-01-01	0	0	0	0	0	0	0	0	0
Poland	2020-02-27	1	0	0	0	0	0	0	0	0
Poland	2020-03-10	1	0	0	1	0	0	0	0	0
Poland	2020-03-12	1	0	1	1	0	0	0	0	0
Poland	2020-03-14	1	0	1	1	0	1	0	0	0
Poland	2020-03-15	1	1	1	1	0	1	0	0	0
Poland	2020-03-31	1	1	1	1	1	1	1	0	1
Poland	2020-04-09	1	1	1	1	1	1	1	0	0
Portugal	2020-01-01	0	0	0	0	0	0	0	0	0
Portugal	2020-01-26	1	0	0	0	0	0	0	0	0
Portugal	2020-03-09	1	0	1	0	0	0	0	0	0
Portugal	2020-03-10	1	1	1	0	0	0	0	0	0
Portugal	2020-03-12	1	1	1	0	0	1	0	0	0
Portugal	2020-03-19	1	1	1	1	1	1	0	0	1
Portugal	2020-04-09	1	1	1	1	1	1	1	0	1
Portugal	2020-05-04	1	1	1	1	1	1	0	0	0
Russian Federation	2020-01-01	0	0	0	0	0	0	0	0	0
Russian Federation	2020-01-30	0	1	0	0	0	0	0	0	0
Russian Federation	2020-03-05	0	1	0	0	0	0	1	0	0
Russian Federation	2020-03-10	0	1	0	1	0	0	1	0	0
Russian Federation	2020-03-16	1	1	0	1	1	0	1	0	0
Russian Federation	2020-03-21	1	1	1	1	1	0	1	0	0
Russian Federation	2020-03-30	1	1	1	1	1	1	1	0	1
Saudi Arabia	2020-01-01	0	0	0	0	0	0	0	0	0
Saudi Arabia	2020-01-30	1	0	0	0	0	0	0	0	0
Saudi Arabia	2020-03-08	1	0	0	0	0	0	1	0	0
Saudi Arabia	2020-03-09	1	0	1	0	0	0	1	0	0
Saudi Arabia	2020-03-13	1	0	1	1	0	0	1	0	0
Saudi Arabia	2020-03-15	1	1	1	1	0	0	1	0	0
Saudi Arabia	2020-03-16	1	1	1	1	1	1	1	0	0
Saudi Arabia	2020-03-21	1	1	1	1	1	1	1	1	0
Saudi Arabia	2020-03-23	1	1	1	1	1	1	1	1	1
Serbia	2020-01-01	0	0	0	0	0	0	0	0	0
Serbia	2020-02-25	1	0	0	0	0	0	0	0	0
Serbia	2020-03-11	1	1	0	0	1	0	0	0	0
Serbia	2020-03-15	1	1	0	1	1	0	0	0	1
Serbia	2020-03-16	1	1	1	1	1	0	0	0	1
Serbia	2020-03-18	1	1	1	1	1	0	1	0	1
Serbia	2020-03-21	1	1	1	1	1	1	1	1	1
Singapore	2020-01-01	0	0	0	0	0	0	0	0	0
Singapore	2020-01-02	1	0	0	0	0	0	0	0	0
Singapore	2020-01-23	1	1	0	0	0	0	0	0	0
Singapore	2020-03-13	1	1	0	1	1	0	0	0	0
Singapore	2020-04-07	1	1	0	1	1	1	0	0	0
Singapore	2020-04-08	1	1	1	1	1	1	1	0	1
South Africa	2020-01-01	0	0	0	0	0	0	0	0	0
South Africa	2020-03-05	1	0	0	0	0	0	0	0	0
South Africa	2020-03-16	1	0	0	1	1	0	0	0	0
South Africa	2020-03-18	1	1	1	1	1	0	0	0	0
South Africa	2020-03-26	1	1	1	1	1	1	1	0	1
South Korea	2020-01-01	0	0	0	0	0	0	0	0	0
South Korea	2020-02-01	1	0	0	0	0	0	0	0	0
South Korea	2020-02-03	1	0	1	0	0	0	0	0	0
South Korea	2020-02-04	1	1	1	0	0	0	0	0	0
South Korea	2020-02-21	1	1	1	1	1	0	0	0	0
South Korea	2020-03-21	1	1	1	1	1	0	1	0	1
South Korea	2020-03-22	1	1	1	1	1	1	1	0	1
South Korea	2020-04-18	1	1	1	1	1	1	0	0	0
South Korea	2020-04-20	1	1	1	0	0	1	0	0	0
Spain	2020-01-01	0	0	0	0	0	0	0	0	0
Spain	2020-01-31	1	0	0	0	0	0	0	0	0
Spain	2020-03-09	1	0	1	0	0	0	0	0	0
Spain	2020-03-10	1	1	1	1	0	0	0	0	0
Spain	2020-03-14	1	1	1	1	0	1	0	0	1
Spain	2020-03-30	1	1	1	1	1	1	0	0	1
Sweden	2020-01-01	0	0	0	0	0	0	0	0	0
Sweden	2020-03-09	1	0	0	0	0	0	0	0	0
Sweden	2020-03-12	1	0	0	0	1	0	0	0	0
Sweden	2020-03-19	1	1	0	0	1	0	0	0	0
Sweden	2020-05-10	1	1	0	0	1	0	0	0	0
Switzerland	2020-01-01	0	0	0	0	0	0	0	0	0
Switzerland	2020-02-25	0	0	0	1	0	0	0	0	0
Switzerland	2020-03-03	1	0	0	1	0	0	0	0	0
Switzerland	2020-03-13	1	1	1	1	0	0	0	0	0
Switzerland	2020-03-17	1	1	1	1	1	1	0	0	1
Switzerland	2020-04-27	1	1	1	1	1	1	0	0	0
Taiwan	2020-01-01	0	0	0	0	0	0	0	0	0
Taiwan	2020-01-20	1	0	0	0	0	0	0	0	0
Taiwan	2020-01-23	1	1	0	0	0	0	0	0	0
Taiwan	2020-02-02	1	1	1	0	0	0	0	0	0
Taiwan	2020-05-06	1	1	1	0	0	0	0	0	0
Thailand	2020-01-01	0	0	0	0	0	0	0	0	0
Thailand	2020-03-06	1	1	0	0	0	0	0	0	0
Thailand	2020-03-10	1	1	0	1	0	0	0	0	0
Thailand	2020-03-16	1	1	0	1	1	0	0	0	0
Thailand	2020-03-17	1	1	0	1	1	1	0	0	0
Thailand	2020-03-18	1	1	1	1	1	1	0	0	0
Thailand	2020-03-26	1	1	1	1	1	1	1	0	0
Thailand	2020-04-03	1	1	1	1	1	1	1	1	0
Turkey	2020-01-01	0	0	0	0	0	0	0	0	0
Turkey	2020-02-05	0	1	0	0	0	0	0	0	0
Turkey	2020-02-07	1	1	0	0	0	0	0	0	0
Turkey	2020-03-16	1	1	1	1	0	1	0	0	0
Turkey	2020-03-21	1	1	1	1	0	1	0	0	1
Turkey	2020-03-28	1	1	1	1	0	1	1	1	1
United Arab Emirates	2020-01-01	0	0	0	0	0	0	0	0	0
United Arab Emirates	2020-02-24	0	1	0	0	0	0	0	0	0
United Arab Emirates	2020-03-01	0	1	1	0	0	0	0	0	0
United Arab Emirates	2020-03-11	1	1	1	0	0	0	0	0	0
United Arab Emirates	2020-03-16	1	1	1	1	0	0	0	0	0
United Arab Emirates	2020-03-23	1	1	1	1	0	0	1	0	1
United Arab Emirates	2020-03-25	1	1	1	1	0	1	1	0	1
United Arab Emirates	2020-03-27	1	1	1	1	1	1	1	0	1
United Arab Emirates	2020-04-04	1	1	1	1	1	1	1	1	1
United Arab Emirates	2020-05-01	1	1	1	1	1	1	1	0	1
United Kingdom	2020-01-01	0	0	0	0	0	0	0	0	0
United Kingdom	2020-02-02	1	0	0	0	0	0	0	0	0
United Kingdom	2020-03-21	1	0	0	1	0	1	0	0	0
United Kingdom	2020-03-23	1	0	1	1	1	1	1	0	1
United States	2020-01-01	0	0	0	0	0	0	0	0	0
United States	2020-02-02	0	1	0	0	0	0	0	0	0
United States	2020-03-05	0	1	1	0	0	0	0	0	0
United States	2020-03-12	0	1	1	1	1	0	0	0	0
United States	2020-03-15	0	1	1	1	1	0	0	0	1
United States	2020-03-16	1	1	1	1	1	0	0	0	1
United States	2020-03-19	1	1	1	1	1	1	1	0	1
Uruguay	2020-01-01	0	0	0	0	0	0	0	0	0
Uruguay	2020-03-13	0	1	0	1	0	0	0	0	0
Uruguay	2020-03-14	1	1	1	1	0	0	0	0	0
Uruguay	2020-04-01	1	1	1	1	0	0	1	0	0
Uruguay	2020-04-02	1	1	1	1	0	0	1	0	1
Vietnam	2020-01-01	0	0	0	0	0	0	0	0	0
Vietnam	2020-01-29	1	0	0	0	0	0	0	0	0
Vietnam	2020-01-30	1	1	0	0	0	0	0	0	0
Vietnam	2020-02-03	1	1	1	0	0	0	0	0	0
Vietnam	2020-02-08	1	1	1	1	0	0	0	0	0
Vietnam	2020-02-13	1	1	1	1	0	0	1	0	0
Vietnam	2020-03-16	1	1	1	0	0	0	1	0	0
Vietnam	2020-03-26	1	1	1	0	1	0	1	0	0
Vietnam	2020-03-27	1	1	1	0	1	1	1	0	0
Vietnam	2020-03-28	1	1	1	1	1	1	1	1	0
Vietnam	2020-04-01	1	1	1	1	1	1	1	1	1
Vietnam	2020-04-25	1	1	1	1	1	1	1	0	0
Vietnam	2020-05-04	1	1	0	1	1	1	1	0	0
